# Assessing the risk of early-onset dementia within 5 years of cancer diagnosis

**DOI:** 10.64898/2026.02.12.26346204

**Authors:** Corinne E. Joshu, Maylin Palatino, Xiaoqiang Xu, Yiyi Zhou, Eryka Saylor, Jacqueline E. Rudolph, Karine Yenokyan, Keri Calkins, Bryan Lau

**Author notes:** Funding: Research reported in this publication was funded in part by the National Cancer Institute of the National Institutes of Health under Award Number R01CA250851. The content is solely the responsibility of the authors and does not necessarily represent the official views of the National Institutes of Health. Data Availability: The data that support the findings of this study are under the authority of the Centers for Medicare & Medicaid Services (CMS) and administered by ResDAC. Investigators may reuse these data if they independently meet CMS requirements and obtain both CMS reuse approval and permission from the study’s NIH program officer.

## Abstract

**Objective:** To evaluate risk of early-onset dementia (EOD) after diagnosis of cancer among Medicaid beneficiaries.

**Design:** Longitudinal observational study of Medicaid enrollment, inpatient, and outpatient claims data from 26 states and Washington, DC, 2001-2019.

**Methods:** Beneficiaries aged 18-64 with ≥6 months of enrollment were matched 1:1 on cancer status (lung, colon, breast, prostate) by age, sex, race, year and state. We estimated the weighted cumulative incidence functions of EOD at 1, 2, and 5 years after cancer diagnosis using the Aalen-Johansen estimator to account for the competing risk of death and cluster stratified analyses to account for matching. We calculated the corresponding risk differences (RD) and 95% confidence intervals (CI) using the 2.5^th^ and 97.5^th^ percentile of point estimates from 500 bootstrap resamples.

**Results:** The 5-year risk of EOD was 4.7% (95%CI: 4.5,5.0) and 4.7% (95%CI: 4.4, 4.9) among those with and without lung cancer, respectively (RD:0.08; 95%CI: -0.27,0.42). The 5-year risk of EOD was 4.1% (95%CI: 3.8, 4.4) and 3.9% (95%CI:3.7,4.3) among those with and without colon cancer, respectively, (RD 0.18; 95%CI: -0.25,0.55). The 5-year risk of EOD was 3.0% (95%CI: 2.8,3.1) and 2.9% (95%CI: 2.7,3.0) among those with and without breast cancer, respectively, (RD 0.10; 95%CI: -0.14,0.43). The 5-year risk of EOD was 4.6% (95%CI: 4.3,4.9) and 5.3% (95%CI: 4.9,5.7) among those with and without prostate cancer, respectively; those with prostate cancer had a lower EOD risk (RD -0.66; 95%CI: -1.2,-0.16).

**Conclusions:** EOD incidence peaked at 4-5% among beneficiaries with and without cancer. Diagnosis of lung, colon, breast and prostate cancers were not strongly associated with EOD within 5 years. Additional work is needed to identify risk factors for EOD.
