## Supplemental Table 3 for "Assessing the risk of early-onset dementia within 5 years of cancer diagnosis"

### Sheet: Lung, all controls
Cumulative incidence (95% CI) of dementia accounting for death as a competing risk at years 1, 2, and 5 after baseline by cancer status
Strata	Year	Crude			Weighted
		Cumulative incidence		Risk difference	Cumulative incidence		Risk difference
		Without cancer	With cancer		Without cancer	With cancer
Overall	1	0.0079 (0.0071, 0.0086)	0.0186 (0.0174, 0.0198)	0.0107 (0.0093, 0.0122)	0.0110 (0.0099, 0.0120)	0.0186 (0.0176, 0.0195)	0.0076 (0.0062, 0.0090)
	2	0.0158 (0.0146, 0.0170)	0.0278 (0.0261, 0.0296)	0.0120 (0.0100, 0.0142)	0.0205 (0.0191, 0.0218)	0.0278 (0.0264, 0.0291)	0.0073 (0.0055, 0.0093)
	5	0.0378 (0.0353, 0.0405)	0.0471 (0.0439, 0.0505)	0.0093 (0.0052, 0.0134)	0.0466 (0.0438, 0.0493)	0.0474 (0.045, 0.0498)	0.0008 (-0.0027, 0.0042)
18 - 50	1	0.0029 (0.0017, 0.0042)	0.0095 (0.0070, 0.0121)	0.0066 (0.0041, 0.0093)	0.0053 (0.0034, 0.0071)	0.0094 (0.0077, 0.0111)	0.0041 (0.0014, 0.0067)
	2	0.0057 (0.0039, 0.0076)	0.0175 (0.0137, 0.0214)	0.0117 (0.0075, 0.0161)	0.0089 (0.0060, 0.0113)	0.0174 (0.0143, 0.0202)	0.0085 (0.0045, 0.0123)
	5	0.0103 (0.0069, 0.0139)	0.0266 (0.0210, 0.0330)	0.0163 (0.0098, 0.0239)	0.0157 (0.0099, 0.0201)	0.0270 (0.0218, 0.0313)	0.0113 (0.0038, 0.0184)
>50	1	0.0085 (0.0077, 0.0095)	0.0198 (0.0185, 0.0212)	0.0113 (0.0097, 0.0127)	0.0117 (0.0107, 0.0127)	0.0198 (0.0187, 0.0209)	0.0081 (0.0067, 0.0095)
	2	0.0172 (0.0160, 0.0184)	0.0291 (0.0271, 0.0310)	0.0119 (0.0094, 0.0144)	0.0221 (0.0206, 0.0236)	0.0291 (0.0276, 0.0305)	0.0070 (0.0048, 0.0091)
	5	0.0414 (0.0385, 0.0439)	0.0500 (0.0464, 0.0535)	0.0085 (0.0040, 0.0132)	0.0512 (0.0483, 0.0544)	0.0503 (0.0476, 0.0528)	-0.0008 (-0.0048, 0.0031)
Female	1	0.0071 (0.0061, 0.0082)	0.0168 (0.0152, 0.0184)	0.0097 (0.0077, 0.0117)	0.0100 (0.0087, 0.0111)	0.0168 (0.0156, 0.0179)	0.0068 (0.0050, 0.0086)
	2	0.0139 (0.0125, 0.0155)	0.0257 (0.0235, 0.0276)	0.0118 (0.0087, 0.0145)	0.0183 (0.0166, 0.0201)	0.0258 (0.0238, 0.0274)	0.0075 (0.0048, 0.0099)
	5	0.0358 (0.0323, 0.0395)	0.0456 (0.0414, 0.0505)	0.0098 (0.0041, 0.0157)	0.0438 (0.0395, 0.0475)	0.0461 (0.0429, 0.0495)	0.0023 (-0.0024, 0.0074)
Male	1	0.0086 (0.0075, 0.0098)	0.0204 (0.0185, 0.0223)	0.0118 (0.0096, 0.0140)	0.0119 (0.0105, 0.0133)	0.0204 (0.0190, 0.0218)	0.0086 (0.0066, 0.0104)
	2	0.0176 (0.0157, 0.0194)	0.0300 (0.0273, 0.0326)	0.0124 (0.0091, 0.0158)	0.0227 (0.0207, 0.0245)	0.0301 (0.0279, 0.0321)	0.0074 (0.0048, 0.0101)
	5	0.0398 (0.0359, 0.0435)	0.0486 (0.0439, 0.0534)	0.0089 (0.0032, 0.0142)	0.0504 (0.0458, 0.0545)	0.0491 (0.0451, 0.0529)	-0.0013 (-0.0067, 0.0043)
White	1	0.0075 (0.0066, 0.0085)	0.0178 (0.0163, 0.0195)	0.0103 (0.0085, 0.0121)	0.0104 (0.0092, 0.0118)	0.0178 (0.0167, 0.0190)	0.0074 (0.0057, 0.0091)
	2	0.0153 (0.0138, 0.0170)	0.0268 (0.0247, 0.0291)	0.0114 (0.0085, 0.0144)	0.0198 (0.0179, 0.0217)	0.0268 (0.0251, 0.0286)	0.0071 (0.0044, 0.0096)
	5	0.0360 (0.0326, 0.0391)	0.0451 (0.0408, 0.0496)	0.0091 (0.0039, 0.0147)	0.0451 (0.0411, 0.0487)	0.0459 (0.0424, 0.0491)	0.0008 (-0.0043, 0.0057)
Black	1	0.0098 (0.0081, 0.0116)	0.0222 (0.0197, 0.0246)	0.0124 (0.0093, 0.0151)	0.0136 (0.0116, 0.0157)	0.0223 (0.0203, 0.0242)	0.0086 (0.0060, 0.0113)
	2	0.0194 (0.0168, 0.0225)	0.0321 (0.0284, 0.0356)	0.0127 (0.0078, 0.0169)	0.0245 (0.0216, 0.0273)	0.0322 (0.0298, 0.0348)	0.0077 (0.0038, 0.0113)
	5	0.0471 (0.0423, 0.0522)	0.0544 (0.0476, 0.0609)	0.0073 (-0.0010, 0.0148)	0.0561 (0.0510, 0.0619)	0.0547 (0.0499, 0.0594)	-0.0015 (-0.0096, 0.0051)
Hispanic	1	0.0059 (0.0026, 0.0094)	0.0138 (0.0088, 0.0190)	0.0079 (0.0016, 0.0139)	0.0072 (0.0036, 0.0109)	0.0138 (0.0095, 0.0176)	0.0066 (0.0009, 0.0117)
	2	0.0136 (0.0079, 0.0194)	0.0225 (0.0151, 0.0304)	0.0089 (-0.0012, 0.0179)	0.0192 (0.0117, 0.0263)	0.0224 (0.0159, 0.0282)	0.0032 (-0.0063, 0.0130)
	5	0.0390 (0.0251, 0.0544)	0.0480 (0.0320, 0.0659)	0.0091 (-0.0124, 0.0319)	0.0506 (0.0371, 0.0658)	0.0473 (0.0336, 0.0598)	-0.0033 (-0.0231, 0.0161)

### Sheet: Lung, control with CPD
Cumulative incidence (95% CI) of dementia accounting for death as a competing risk at years 1, 2, and 5 after baseline by cancer status
Strata	Year	Crude			Weighted
		Cumulative incidence		Risk difference	Cumulative incidence		Risk difference
		Without cancer	With cancer		Without cancer	With cancer
Overall	1	0.0091 (0.0082, 0.0100)	0.0185 (0.0171, 0.0198)	0.0094 (0.0078, 0.0108)	0.0109 (0.0102, 0.0116)	0.0185 (0.0175, 0.0194)	0.0076 (0.0064, 0.0087)
	2	0.0193 (0.0178, 0.0206)	0.0277 (0.0259, 0.0296)	0.0084 (0.0064, 0.0105)	0.0229 (0.0216, 0.0240)	0.0277 (0.0265, 0.0289)	0.0048 (0.0033, 0.0065)
	5	0.0455 (0.0426, 0.0481)	0.0471 (0.0439, 0.0500)	0.0016 (-0.0026, 0.0056)	0.0527 (0.0503, 0.0556)	0.0473 (0.0448, 0.0498)	-0.0055 (-0.0091, -0.0019)
18 - 50	1	0.0023 (0.0012, 0.0036)	0.0090 (0.0067, 0.0114)	0.0067 (0.0042, 0.0092)	0.0032 (0.0019, 0.0044)	0.0090 (0.0071, 0.0108)	0.0058 (0.0035, 0.0081)
	2	0.0068 (0.0045, 0.0094)	0.0171 (0.0135, 0.0211)	0.0103 (0.0062, 0.0148)	0.0099 (0.0072, 0.0131)	0.0171 (0.0142, 0.0198)	0.0072 (0.0028, 0.0106)
	5	0.0167 (0.0125, 0.0220)	0.0262 (0.0201, 0.0333)	0.0096 (0.0023, 0.0172)	0.0241 (0.0190, 0.0297)	0.0264 (0.0214, 0.0313)	0.0023 (-0.0046, 0.0105)
>50	1	0.0101 (0.0090, 0.0111)	0.0196 (0.0183, 0.0209)	0.0095 (0.0079, 0.0111)	0.0117 (0.0108, 0.0125)	0.0196 (0.0186, 0.0206)	0.0079 (0.0067, 0.0092)
	2	0.0212 (0.0195, 0.0228)	0.0288 (0.0271, 0.0306)	0.0076 (0.0054, 0.0100)	0.0242 (0.0228, 0.0256)	0.0288 (0.0275, 0.0302)	0.0045 (0.0026, 0.0065)
	5	0.0504 (0.0471, 0.0538)	0.0494 (0.0458, 0.0531)	-0.001 (-0.0057, 0.0047)	0.0572 (0.0542, 0.0598)	0.0496 (0.0471, 0.0524)	-0.0076 (-0.0111, -0.0032)
Female	1	0.0084 (0.0072, 0.0095)	0.0167 (0.0153, 0.0186)	0.0083 (0.0064, 0.0106)	0.0103 (0.0091, 0.0114)	0.0167 (0.0155, 0.0180)	0.0064 (0.0047, 0.0082)
	2	0.0175 (0.0156, 0.0193)	0.0256 (0.0235, 0.0283)	0.0081 (0.0053, 0.0112)	0.0212 (0.0193, 0.0229)	0.0257 (0.0242, 0.0275)	0.0046 (0.0024, 0.0072)
	5	0.0396 (0.0359, 0.0434)	0.0456 (0.0412, 0.0503)	0.0060 (0.0007, 0.0126)	0.0472 (0.0437, 0.0508)	0.0459 (0.0428, 0.0493)	-0.0012 (-0.006, 0.0039)
Male	1	0.0098 (0.0086, 0.0111)	0.0203 (0.0185, 0.0220)	0.0105 (0.0084, 0.0125)	0.0114 (0.0104, 0.0126)	0.0203 (0.0189, 0.0217)	0.0089 (0.0071, 0.0105)
	2	0.0212 (0.0191, 0.0232)	0.0299 (0.0274, 0.0324)	0.0087 (0.0057, 0.0118)	0.0245 (0.0226, 0.0261)	0.0299 (0.0280, 0.0317)	0.0055 (0.0030, 0.0079)
	5	0.0517 (0.0475, 0.0558)	0.0486 (0.044, 0.0528)	-0.0031 (-0.0093, 0.0025)	0.0591 (0.0554, 0.0626)	0.0489 (0.0454, 0.0525)	-0.0102 (-0.0149, -0.0052)
White	1	0.0079 (0.0069, 0.0090)	0.0177 (0.0160, 0.0195)	0.0098 (0.0079, 0.0118)	0.0093 (0.0083, 0.0104)	0.0178 (0.0165, 0.0190)	0.0084 (0.0068, 0.0101)
	2	0.0174 (0.0155, 0.0193)	0.0267 (0.0243, 0.0293)	0.0093 (0.0063, 0.0123)	0.0205 (0.0187, 0.0220)	0.0268 (0.0252, 0.0285)	0.0063 (0.0041, 0.0087)
	5	0.0419 (0.0386, 0.0459)	0.0451 (0.0407, 0.0497)	0.0032 (-0.0029, 0.009)	0.0487 (0.0453, 0.0521)	0.0458 (0.0422, 0.0490)	-0.0029 (-0.0079, 0.0016)
Black	1	0.0126 (0.0108, 0.0146)	0.0220 (0.0196, 0.0245)	0.0094 (0.0061, 0.0126)	0.0151 (0.0134, 0.0170)	0.0220 (0.0203, 0.0240)	0.0069 (0.0044, 0.0096)
	2	0.0258 (0.0230, 0.0291)	0.0319 (0.0286, 0.0351)	0.0061 (0.0014, 0.0106)	0.0304 (0.0276, 0.0332)	0.0320 (0.0295, 0.0347)	0.0016 (-0.0023, 0.0052)
	5	0.0581 (0.0522, 0.0636)	0.0543 (0.0488, 0.0608)	-0.0039 (-0.0121, 0.0044)	0.0682 (0.0626, 0.0728)	0.0545 (0.0500, 0.0588)	-0.0137 (-0.0202, -0.0062)
Hispanic	1	0.0061 (0.0028, 0.0097)	0.0139 (0.0085, 0.0195)	0.0078 (0.0012, 0.0146)	0.0077 (0.0040, 0.0111)	0.0139 (0.0095, 0.0180)	0.0062 (0.0005, 0.0120)
	2	0.0152 (0.0087, 0.0215)	0.0226 (0.0159, 0.0313)	0.0074 (-0.0027, 0.0173)	0.0180 (0.0120, 0.0237)	0.0226 (0.0167, 0.0284)	0.0045 (-0.0035, 0.0134)
	5	0.0364 (0.0248, 0.0490)	0.0482 (0.0344, 0.0657)	0.0118 (-0.0052, 0.0337)	0.0432 (0.0303, 0.0537)	0.0475 (0.0373, 0.0611)	0.0043 (-0.0097, 0.0229)

### Sheet: Colon, all controls
Cumulative incidence (95% CI) of dementia accounting for death as a competing risk at years 1, 2, and 5 after baseline by cancer status
Strata	Year	Crude			Weighted
		Cumulative incidence		Risk difference	Cumulative incidence		Risk difference
		Without cancer	With cancer		Without cancer	With cancer
Overall	1	0.0069 (0.0059, 0.0078)	0.014 (0.0127, 0.0153)	0.0071 (0.0056, 0.0086)	0.0090 (0.0079, 0.0099)	0.0140 (0.0130, 0.0150)	0.0050 (0.0037, 0.0066)
	2	0.0132 (0.0117, 0.0146)	0.0211 (0.0193, 0.0230)	0.0079 (0.0059, 0.0102)	0.0163 (0.0148, 0.0176)	0.0211 (0.0199, 0.0225)	0.0048 (0.0031, 0.0070)
	5	0.0356 (0.0324, 0.0389)	0.0410 (0.0376, 0.0446)	0.0054 (0.0004, 0.0103)	0.0394 (0.0365, 0.0425)	0.0412 (0.0381, 0.0436)	0.0018 (-0.0025, 0.0055)
18 - 50	1	0.0026 (0.0013, 0.0040)	0.0076 (0.0056, 0.0098)	0.0050 (0.0025, 0.0075)	0.0045 (0.0026, 0.0063)	0.0076 (0.0061, 0.0091)	0.0031 (0.0008, 0.0057)
	2	0.0035 (0.0022, 0.0052)	0.0102 (0.0077, 0.0126)	0.0066 (0.0034, 0.0095)	0.0053 (0.0034, 0.0073)	0.0102 (0.0083, 0.0121)	0.0049 (0.0021, 0.0076)
	5	0.0129 (0.0085, 0.0178)	0.0202 (0.0150, 0.0257)	0.0073 (-0.0002, 0.0148)	0.0158 (0.0109, 0.0204)	0.0206 (0.0161, 0.0247)	0.0047 (-0.0023, 0.0109)
>50	1	0.0079 (0.0068, 0.0090)	0.0154 (0.0137, 0.0169)	0.0075 (0.0057, 0.0093)	0.0100 (0.0088, 0.0112)	0.0154 (0.0141, 0.0165)	0.0054 (0.0036, 0.0069)
	2	0.0154 (0.0136, 0.0171)	0.0235 (0.0214, 0.0258)	0.0081 (0.0055, 0.0108)	0.0187 (0.0170, 0.0205)	0.0235 (0.0220, 0.0251)	0.0048 (0.0025, 0.0070)
	5	0.0411 (0.0371, 0.0454)	0.0461 (0.0421, 0.0508)	0.0051 (-0.0009, 0.0111)	0.0458 (0.0422, 0.0491)	0.0460 (0.0428, 0.0492)	0.0002 (-0.0045, 0.0052)
Female	1	0.0056 (0.0043, 0.0067)	0.0121 (0.0105, 0.0137)	0.0065 (0.0046, 0.0083)	0.0074 (0.0061, 0.0085)	0.0121 (0.0108, 0.0134)	0.0047 (0.0029, 0.0065)
	2	0.0110 (0.0092, 0.0127)	0.0183 (0.0160, 0.0203)	0.0073 (0.0045, 0.0102)	0.0134 (0.0115, 0.0153)	0.0183 (0.0166, 0.0199)	0.0048 (0.0024, 0.0075)
	5	0.0294 (0.0253, 0.0337)	0.0360 (0.0316, 0.0400)	0.0065 (0.0006, 0.0123)	0.0321 (0.0282, 0.0356)	0.0362 (0.0330, 0.0394)	0.0042 (-0.001, 0.0091)
Male	1	0.0084 (0.0068, 0.0097)	0.0162 (0.0143, 0.0184)	0.0079 (0.0056, 0.0108)	0.0110 (0.0095, 0.0126)	0.0162 (0.0147, 0.0178)	0.0052 (0.0030, 0.0075)
	2	0.0157 (0.0134, 0.0179)	0.0243 (0.0219, 0.0273)	0.0086 (0.0054, 0.0125)	0.0197 (0.0174, 0.0219)	0.0243 (0.0221, 0.0265)	0.0045 (0.0016, 0.0076)
	5	0.0432 (0.0375, 0.0485)	0.0472 (0.0420, 0.0531)	0.004 (-0.0040, 0.0117)	0.0500 (0.0446, 0.0553)	0.0475 (0.0429, 0.0522)	-0.0024 (-0.0095, 0.0047)
White	1	0.0064 (0.0050, 0.0078)	0.0145 (0.0125, 0.0165)	0.0081 (0.0054, 0.0107)	0.0083 (0.0068, 0.0096)	0.0145 (0.0131, 0.0160)	0.0063 (0.0041, 0.0085)
	2	0.0121 (0.0100, 0.0145)	0.0214 (0.0185, 0.0240)	0.0093 (0.0051, 0.0125)	0.0150 (0.0129, 0.0171)	0.0214 (0.0193, 0.0234)	0.0064 (0.0035, 0.0094)
	5	0.0366 (0.0310, 0.0417)	0.0423 (0.0373, 0.0479)	0.0057 (-0.0013, 0.0132)	0.0407 (0.0359, 0.0448)	0.0428 (0.0382, 0.0470)	0.0021 (-0.0039, 0.0084)
Black	1	0.0096 (0.0074, 0.0118)	0.0168 (0.0141, 0.0200)	0.0072 (0.0035, 0.0107)	0.0127 (0.0102, 0.0150)	0.0168 (0.0146, 0.0190)	0.0041 (0.0010, 0.0074)
	2	0.0171 (0.0139, 0.0202)	0.0268 (0.0223, 0.0311)	0.0096 (0.0048, 0.015)	0.0214 (0.0185, 0.0246)	0.0268 (0.0233, 0.0298)	0.0054 (0.0012, 0.0095)
	5	0.0437 (0.0374, 0.0500)	0.0466 (0.0400, 0.0537)	0.0029 (-0.007, 0.0120)	0.0490 (0.0426, 0.0549)	0.0474 (0.0425, 0.0532)	-0.0016 (-0.0093, 0.0065)
Hispanic	1	0.0051 (0.0021, 0.0086)	0.0087 (0.0050, 0.0129)	0.0036 (-0.0012, 0.0086)	0.0084 (0.0049, 0.0120)	0.0087 (0.0057, 0.0118)	0.0003 (-0.0046, 0.0052)
	2	0.0095 (0.0054, 0.0143)	0.0109 (0.0064, 0.0162)	0.0015 (-0.0052, 0.0079)	0.0133 (0.0084, 0.0179)	0.0108 (0.0074, 0.0145)	-0.0025 (-0.0085, 0.0033)
	5	0.0262 (0.0163, 0.0379)	0.0365 (0.0244, 0.0495)	0.0103 (-0.0070, 0.0269)	0.0296 (0.0207, 0.0409)	0.0365 (0.0269, 0.0455)	0.0069 (-0.0085, 0.0187)

### Sheet: Colon, control with comorbidity
Cumulative incidence (95% CI) of dementia accounting for death as a competing risk at years 1, 2, and 5 after baseline by cancer status
Strata	Year	Crude			Weighted
		Cumulative incidence		Risk difference	Cumulative incidence		Risk difference
		Without cancer	With cancer		Without cancer	With cancer
Overall	1	0.0097 (0.0086, 0.0108)	0.0140 (0.0128, 0.0155)	0.0043 (0.0025, 0.0062)	0.0112 (0.0101, 0.0122)	0.0140 (0.0130, 0.0152)	0.0028 (0.0014, 0.0044)
	2	0.0189 (0.0171, 0.0207)	0.0211 (0.0194, 0.0229)	0.0022 (-0.0002, 0.0049)	0.0213 (0.0198, 0.0227)	0.0211 (0.0196, 0.0224)	-0.0002 (-0.0023, 0.0018)
	5	0.0449 (0.0414, 0.0482)	0.0409 (0.0376, 0.0444)	-0.0039 (-0.0085, 0.0008)	0.0497 (0.0468, 0.0529)	0.0411 (0.0380, 0.0431)	-0.0087 (-0.0129, -0.0054)
18 - 50	1	0.0033 (0.0018, 0.0047)	0.0077 (0.0056, 0.0099)	0.0044 (0.0019, 0.0070)	0.0038 (0.0025, 0.0052)	0.0077 (0.0058, 0.0093)	0.0039 (0.0018, 0.0058)
	2	0.0067 (0.0045, 0.0090)	0.0102 (0.0076, 0.0128)	0.0036 (-0.0001, 0.0067)	0.0079 (0.0058, 0.0100)	0.0103 (0.0080, 0.0122)	0.0025 (-0.0009, 0.0050)
	5	0.0205 (0.0148, 0.0262)	0.0203 (0.0153, 0.0260)	-0.0002 (-0.0083, 0.0076)	0.0250 (0.0188, 0.0312)	0.0207 (0.0161, 0.0251)	-0.0043 (-0.0121, 0.0033)
>50	1	0.0111 (0.0098, 0.0125)	0.0153 (0.0139, 0.0169)	0.0043 (0.0023, 0.0062)	0.0122 (0.0111, 0.0134)	0.0153 (0.0141, 0.0164)	0.0031 (0.0015, 0.0047)
	2	0.0216 (0.0196, 0.0238)	0.0234 (0.0214, 0.0256)	0.0018 (-0.0013, 0.0046)	0.0235 (0.0216, 0.0252)	0.0234 (0.0218, 0.0250)	0.0000 (-0.0024, 0.0023)
	5	0.0500 (0.0459, 0.0545)	0.0456 (0.0413, 0.0498)	-0.0043 (-0.0103, 0.0016)	0.0536 (0.0503, 0.0572)	0.0455 (0.0422, 0.0486)	-0.0081 (-0.0129, -0.0039)
Female	1	0.0081 (0.0066, 0.0097)	0.0121 (0.0103, 0.0138)	0.0039 (0.0017, 0.0061)	0.0094 (0.0081, 0.0107)	0.0121 (0.0107, 0.0133)	0.0027 (0.0008, 0.0043)
	2	0.0146 (0.0127, 0.0167)	0.0183 (0.0159, 0.0205)	0.0037 (0.0003, 0.0065)	0.0163 (0.0145, 0.0182)	0.0183 (0.0164, 0.0200)	0.0020 (-0.0009, 0.0044)
	5	0.0368 (0.0323, 0.0411)	0.0358 (0.031, 0.0401)	-0.001 (-0.0075, 0.0053)	0.0419 (0.0378, 0.046)	0.0361 (0.0326, 0.0394)	-0.0058 (-0.0112, -0.0008)
Male	1	0.0115 (0.0097, 0.0134)	0.0162 (0.0143, 0.0185)	0.0048 (0.0021, 0.0077)	0.0130 (0.0115, 0.0146)	0.0162 (0.0145, 0.0179)	0.0033 (0.0010, 0.0055)
	2	0.0237 (0.0211, 0.0266)	0.0243 (0.0215, 0.0271)	0.0006 (-0.0031, 0.0042)	0.0266 (0.0243, 0.0289)	0.0243 (0.0221, 0.0265)	-0.0023 (-0.0054, 0.0010)
	5	0.0544 (0.0484, 0.0600)	0.0472 (0.0417, 0.0525)	-0.0073 (-0.0147, 0.0010)	0.0602 (0.0547, 0.0651)	0.0475 (0.0432, 0.0517)	-0.0127 (-0.0193, -0.0056)
White	1	0.0092 (0.0075, 0.0108)	0.0145 (0.0124, 0.0167)	0.0053 (0.0028, 0.0080)	0.0106 (0.0091, 0.0119)	0.0145 (0.0129, 0.0161)	0.0039 (0.0019, 0.0062)
	2	0.0207 (0.0183, 0.0236)	0.0214 (0.0186, 0.0240)	0.0006 (-0.0035, 0.0043)	0.0233 (0.0211, 0.0256)	0.0215 (0.0192, 0.0236)	-0.0018 (-0.0051, 0.0012)
	5	0.0453 (0.0404, 0.0516)	0.0423 (0.0371, 0.0483)	-0.0030 (-0.0111, 0.0044)	0.0495 (0.0453, 0.0540)	0.0427 (0.0386, 0.0471)	-0.0069 (-0.0130, -0.0003)
Black	1	0.0131 (0.0108, 0.0159)	0.0168 (0.0139, 0.0197)	0.0036 (0.0000, 0.0073)	0.0146 (0.0125, 0.0170)	0.0168 (0.0144, 0.0191)	0.0022 (-0.0013, 0.0052)
	2	0.0227 (0.0191, 0.0265)	0.0268 (0.0224, 0.0305)	0.0041 (-0.0014, 0.0095)	0.0248 (0.0218, 0.0281)	0.0269 (0.0235, 0.0300)	0.0020 (-0.0026, 0.0057)
	5	0.0587 (0.0518, 0.0666)	0.0464 (0.0393, 0.0530)	-0.0123 (-0.0224, -0.0032)	0.0635 (0.0574, 0.0708)	0.0472 (0.0417, 0.0526)	-0.0164 (-0.0257, -0.0087)
Hispanic	1	0.0055 (0.0025, 0.0088)	0.0088 (0.0043, 0.0128)	0.0033 (-0.0027, 0.0085)	0.0074 (0.0040, 0.0109)	0.0087 (0.0049, 0.0120)	0.0014 (-0.0040, 0.0054)
	2	0.0098 (0.0056, 0.0149)	0.0109 (0.0058, 0.0159)	0.0011 (-0.0063, 0.0075)	0.0130 (0.0082, 0.0175)	0.0108 (0.0066, 0.0147)	-0.0021 (-0.0077, 0.0037)
	5	0.0230 (0.0146, 0.0324)	0.0365 (0.0235, 0.0507)	0.0134 (-0.0021, 0.0277)	0.0275 (0.0196, 0.0354)	0.0358 (0.0260, 0.0454)	0.0082 (-0.0050, 0.0208)

### Sheet: Breast
Cumulative incidence (95% CI) of dementia accounting for death as a competing risk at years 1, 2, and 5 after baseline by cancer status
Strata	Year	Crude			Weighted
		Cumulative incidence		Risk difference	Cumulative incidence		Risk difference
		Without cancer	With cancer		Without cancer	With cancer
Overall	1	0.0042 (0.0038, 0.0047)	0.0075 (0.0069, 0.0082)	0.0033 (0.0024, 0.0042)	0.0048 (0.0044, 0.0053)	0.0076 (0.0071, 0.0081)	0.0027 (0.0021, 0.0034)
	2	0.0098 (0.0090, 0.0106)	0.0122 (0.0112, 0.0131)	0.0024 (0.0012, 0.0037)	0.0109 (0.0101, 0.0116)	0.0123 (0.0115, 0.0129)	0.0014 (0.0004, 0.0024)
	5	0.0261 (0.0241, 0.0279)	0.0293 (0.0274, 0.0314)	0.0032 (0.0005, 0.0061)	0.0285 (0.0267, 0.0301)	0.0295 (0.0279, 0.0310)	0.0010 (-0.0014, 0.0033)
18 - 50	1	0.0013 (0.0008, 0.0018)	0.0043 (0.0034, 0.0052)	0.0030 (0.0020, 0.0040)	0.0015 (0.0011, 0.0019)	0.0043 (0.0036, 0.005)	0.0028 (0.0020, 0.0037)
	2	0.0035 (0.0027, 0.0045)	0.0067 (0.0054, 0.0080)	0.0031 (0.0015, 0.0048)	0.0041 (0.0032, 0.0049)	0.0067 (0.0058, 0.0077)	0.0025 (0.0013, 0.0038)
	5	0.0105 (0.0079, 0.0131)	0.0132 (0.0105, 0.0158)	0.0027 (-0.0008, 0.0059)	0.0118 (0.0095, 0.0140)	0.0132 (0.0112, 0.0152)	0.0014 (-0.0015, 0.0043)
>50	1	0.0052 (0.0046, 0.0058)	0.0084 (0.0076, 0.0093)	0.0032 (0.0022, 0.0043)	0.0059 (0.0054, 0.0065)	0.0084 (0.0078, 0.0091)	0.0025 (0.0016, 0.0033)
	2	0.0118 (0.0107, 0.0129)	0.0137 (0.0126, 0.0150)	0.0019 (0.0003, 0.0036)	0.0130 (0.0121, 0.0140)	0.0137 (0.0129, 0.0147)	0.0007 (-0.0005, 0.0019)
	5	0.0301 (0.0279, 0.0325)	0.0338 (0.0311, 0.0363)	0.0036 (0.0001, 0.0071)	0.0330 (0.0311, 0.0351)	0.0339 (0.0317, 0.0357)	0.0009 (-0.0021, 0.0035)
White	1	0.0043 (0.0035, 0.0051)	0.0076 (0.0066, 0.0086)	0.0034 (0.0021, 0.0046)	0.0049 (0.0042, 0.0056)	0.0076 (0.0068, 0.0084)	0.0028 (0.0016, 0.0038)
	2	0.0094 (0.0081, 0.0106)	0.0117 (0.0103, 0.0130)	0.0024 (0.0003, 0.0043)	0.0102 (0.0091, 0.0113)	0.0118 (0.0106, 0.0127)	0.0016 (0.0000, 0.0030)
	5	0.0249 (0.0223, 0.0279)	0.0299 (0.0267, 0.0332)	0.005 (0.0006, 0.0096)	0.0272 (0.0249, 0.0298)	0.0301 (0.0276, 0.0323)	0.0029 (-0.0007, 0.0062)
Black	1	0.0060 (0.0047, 0.0074)	0.0105 (0.0089, 0.0122)	0.0045 (0.0026, 0.0067)	0.0070 (0.0059, 0.0082)	0.0106 (0.0093, 0.0119)	0.0036 (0.0018, 0.0053)
	2	0.0143 (0.0123, 0.0165)	0.0178 (0.0156, 0.0201)	0.0035 (0.0005, 0.0066)	0.0166 (0.0144, 0.0182)	0.0180 (0.0161, 0.0197)	0.0014 (-0.0008, 0.0043)
	5	0.0362 (0.0317, 0.0404)	0.0413 (0.0369, 0.0457)	0.0051 (-0.0009, 0.0114)	0.0406 (0.0366, 0.0441)	0.0425 (0.0386, 0.0462)	0.0019 (-0.0032, 0.0072)
Hispanic	1	0.0035 (0.0018, 0.0054)	0.0036 (0.002, 0.0055)	0.0001 (-0.0022, 0.0029)	0.0039 (0.0023, 0.0055)	0.0036 (0.0021, 0.0047)	-0.0003 (-0.0022, 0.0016)
	2	0.0087 (0.0057, 0.0119)	0.0063 (0.0041, 0.0089)	-0.0024 (-0.0060, 0.0017)	0.0099 (0.0068, 0.0124)	0.0063 (0.0044, 0.0080)	-0.0036 (-0.0066, -0.0004)
	5	0.0191 (0.0139, 0.025)	0.0159 (0.0112, 0.0215)	-0.0032 (-0.0102, 0.0037)	0.0213 (0.0153, 0.0254)	0.0157 (0.0117, 0.0194)	-0.0056 (-0.0115, 0.0009)

### Sheet: Prostate
Cumulative incidence (95% CI) of dementia accounting for death as a competing risk at years 1, 2, and 5 after baseline by cancer status
Strata	Year	Crude			Weighted
		Cumulative incidence		Risk difference	Cumulative incidence		Risk difference
		Without cancer	With cancer		Without cancer	With cancer
Overall	1	0.0082 (0.0071, 0.0094)	0.0134 (0.0119, 0.0147)	0.0052 (0.0034, 0.0068)	0.0102 (0.0090, 0.0113)	0.0134 (0.0124, 0.0143)	0.0032 (0.0018, 0.0047)
	2	0.0167 (0.0149, 0.0184)	0.0222 (0.0204, 0.0240)	0.0055 (0.0029, 0.0077)	0.0196 (0.0179, 0.0211)	0.0222 (0.0208, 0.0235)	0.0025 (0.0007, 0.0045)
	5	0.0465 (0.0421, 0.0506)	0.0460 (0.0420, 0.0501)	-0.0005 (-0.0070, 0.0052)	0.0528 (0.0491, 0.0567)	0.0461 (0.0429, 0.0493)	-0.0066 (-0.0120, -0.0016)
18 - 50	1	0.0020 (0.0000, 0.0045)	0.0116 (0.0064, 0.0174)	0.0097 (0.0040, 0.0163)	0.0031 (0.0000, 0.0052)	0.0115 (0.0074, 0.0159)	0.0084 (0.0032, 0.0138)
	2	0.0020 (0.0000, 0.0045)	0.0159 (0.0094, 0.0232)	0.0139 (0.0072, 0.0218)	0.0031 (0.0000, 0.0052)	0.0157 (0.0107, 0.0209)	0.0126 (0.0068, 0.0191)
	5	0.0166 (0.0058, 0.0315)	0.0222 (0.0127, 0.0331)	0.0056 (-0.0127, 0.0222)	0.0284 (0.0113, 0.0399)	0.0225 (0.0139, 0.0304)	-0.0060 (-0.0200, 0.0134)
>50	1	0.0084 (0.0073, 0.0095)	0.0134 (0.0118, 0.0148)	0.0050 (0.0030, 0.0069)	0.0104 (0.0092, 0.0113)	0.0134 (0.0122, 0.0144)	0.0030 (0.0015, 0.0045)
	2	0.0172 (0.0155, 0.0191)	0.0224 (0.0205, 0.0244)	0.0052 (0.0024, 0.0079)	0.0203 (0.0187, 0.0221)	0.0224 (0.0210, 0.0240)	0.0021 (-0.0002, 0.0043)
	5	0.0476 (0.0431, 0.0522)	0.0470 (0.0425, 0.0513)	-0.0005 (-0.0067, 0.0058)	0.0542 (0.0500, 0.0588)	0.0472 (0.0436, 0.0504)	-0.0070 (-0.0128, -0.0019)
White	1	0.0078 (0.0062, 0.0097)	0.0107 (0.0088, 0.0127)	0.0029 (0.0003, 0.0056)	0.0096 (0.0079, 0.0116)	0.0106 (0.0092, 0.0120)	0.0010 (-0.0013, 0.0032)
	2	0.0158 (0.0130, 0.0188)	0.0181 (0.0153, 0.0210)	0.0023 (-0.0019, 0.0066)	0.0179 (0.0156, 0.0204)	0.0181 (0.0160, 0.0201)	0.0002 (-0.0033, 0.0034)
	5	0.0380 (0.0318, 0.0455)	0.0353 (0.0298, 0.0416)	-0.0027 (-0.0117, 0.0056)	0.0428 (0.0365, 0.0491)	0.0352 (0.0305, 0.0400)	-0.0076 (-0.0155, -0.0004)
Black	1	0.0100 (0.0081, 0.0120)	0.0171 (0.0147, 0.0195)	0.0071 (0.0039, 0.0102)	0.0127 (0.0106, 0.0146)	0.0171 (0.0151, 0.0190)	0.0045 (0.0017, 0.0071)
	2	0.0196 (0.0167, 0.0226)	0.0282 (0.0247, 0.0316)	0.0086 (0.0041, 0.0124)	0.0234 (0.0202, 0.0260)	0.0283 (0.0252, 0.0309)	0.0049 (0.0009, 0.0086)
	5	0.0585 (0.0511, 0.0661)	0.0626 (0.0548, 0.0695)	0.0041 (-0.0073, 0.0143)	0.0662 (0.0596, 0.0728)	0.0628 (0.0574, 0.0683)	-0.0034 (-0.0114, 0.0064)
Hispanic	1	0.0033 (0.0007, 0.0068)	0.0114 (0.0056, 0.0177)	0.0081 (0.0015, 0.0151)	0.0045 (0.0014, 0.0072)	0.0115 (0.0063, 0.0159)	0.0071 (0.0012, 0.0126)
	2	0.0054 (0.0017, 0.0098)	0.0183 (0.0096, 0.0261)	0.0129 (0.0029, 0.0214)	0.0069 (0.0027, 0.0108)	0.0179 (0.0112, 0.0242)	0.0110 (0.0031, 0.0190)
	5	0.0278 (0.0120, 0.0440)	0.0288 (0.0165, 0.0424)	0.0010 (-0.0189, 0.0219)	0.0313 (0.0168, 0.0449)	0.0290 (0.0181, 0.0391)	-0.0024 (-0.0184, 0.0172)
