## Supplemental Table 4 for "Assessing the risk of early-onset dementia within 5 years of cancer diagnosis"

### Sheet: Lung, all controls
Cumulative incidence (95% CI) of dementia accounting for death as a competing risk at years 1, 2, and 5 after baseline by cancer status
Strata	Year	Crude			Weighted
		Cumulative incidence		Risk difference	Cumulative incidence		Risk difference
		Without cancer	With cancer		Without cancer	With cancer
Overall	1	0.0086 (0.0078, 0.0093)	0.2632 (0.2592, 0.2669)	0.2546 (0.2506, 0.2587)	0.0136 (0.0125, 0.0148)	0.2632 (0.2600, 0.2662)	0.2496 (0.2463, 0.2528)
	2	0.0194 (0.0180, 0.0207)	0.3628 (0.3577, 0.3674)	0.3434 (0.3379, 0.3483)	0.0280 (0.0262, 0.0297)	0.3630 (0.3594, 0.3666)	0.3349 (0.3311, 0.3393)
	5	0.0547 (0.0518, 0.0579)	0.4784 (0.4703, 0.4857)	0.4238 (0.4154, 0.4318)	0.0710 (0.0677, 0.0745)	0.4795 (0.4740, 0.4851)	0.4085 (0.4020, 0.4157)
18 - 50	1	0.0036 (0.0022, 0.0051)	0.2044 (0.1934, 0.2143)	0.2009 (0.1896, 0.2110)	0.0060 (0.0036, 0.0082)	0.2046 (0.1970, 0.2118)	0.1986 (0.1904, 0.2062)
	2	0.0086 (0.0060, 0.0112)	0.2791 (0.2666, 0.2921)	0.2706 (0.2582, 0.2835)	0.0149 (0.0107, 0.0183)	0.2794 (0.2696, 0.2881)	0.2645 (0.2542, 0.2743)
	5	0.0184 (0.0131, 0.0239)	0.3667 (0.3488, 0.3867)	0.3483 (0.3299, 0.3692)	0.0242 (0.0184, 0.0294)	0.3673 (0.3528, 0.3820)	0.3431 (0.3275, 0.3597)
>50	1	0.0092 (0.0084, 0.0101)	0.2676 (0.2630, 0.2720)	0.2584 (0.2537, 0.2629)	0.0144 (0.0131, 0.0155)	0.2676 (0.2640, 0.2708)	0.2532 (0.2493, 0.2566)
	2	0.0207 (0.0194, 0.0223)	0.3696 (0.3643, 0.3753)	0.3488 (0.3436, 0.3549)	0.0295 (0.0277, 0.0313)	0.3696 (0.3653, 0.3737)	0.3401 (0.3355, 0.3447)
	5	0.0599 (0.0567, 0.0635)	0.4896 (0.4817, 0.4981)	0.4297 (0.4217, 0.4388)	0.0785 (0.0743, 0.0826)	0.4905 (0.4843, 0.4968)	0.4120 (0.4050, 0.4193)
Female	1	0.0056 (0.0047, 0.0066)	0.2324 (0.2273, 0.2377)	0.2268 (0.2215, 0.2323)	0.0087 (0.0075, 0.0099)	0.2325 (0.2279, 0.2363)	0.2238 (0.2191, 0.2278)
	2	0.0134 (0.0119, 0.0149)	0.3269 (0.3205, 0.3338)	0.3135 (0.3065, 0.3204)	0.0194 (0.0173, 0.0213)	0.3271 (0.3214, 0.3319)	0.3077 (0.3018, 0.3125)
	5	0.0380 (0.0348, 0.0419)	0.4344 (0.4243, 0.4442)	0.3963 (0.3853, 0.4071)	0.0504 (0.0465, 0.0548)	0.4355 (0.4270, 0.4428)	0.3852 (0.3762, 0.3928)
Male	1	0.0115 (0.0102, 0.0129)	0.2941 (0.2885, 0.3003)	0.2826 (0.2765, 0.2889)	0.0184 (0.0164, 0.0201)	0.2942 (0.2896, 0.2983)	0.2758 (0.2710, 0.2808)
	2	0.0252 (0.0230, 0.0275)	0.3995 (0.3922, 0.4072)	0.3743 (0.3669, 0.3819)	0.0366 (0.0337, 0.0394)	0.3999 (0.3941, 0.4056)	0.3634 (0.3575, 0.3700)
	5	0.0717 (0.0666, 0.0776)	0.5258 (0.5138, 0.5371)	0.4541 (0.4408, 0.4660)	0.0928 (0.0865, 0.0991)	0.5263 (0.5186, 0.5351)	0.4335 (0.4232, 0.4439)
White	1	0.0087 (0.0076, 0.0099)	0.2710 (0.2655, 0.2766)	0.2623 (0.2565, 0.2679)	0.0136 (0.0120, 0.0151)	0.2710 (0.2666, 0.2752)	0.2574 (0.2527, 0.2621)
	2	0.0206 (0.0189, 0.0229)	0.3743 (0.3671, 0.3815)	0.3537 (0.3466, 0.3609)	0.0296 (0.0273, 0.0324)	0.3745 (0.3695, 0.3799)	0.3449 (0.3396, 0.3504)
	5	0.0629 (0.0581, 0.0677)	0.4911 (0.4814, 0.5009)	0.4282 (0.4185, 0.4394)	0.0819 (0.0762, 0.0879)	0.4917 (0.4843, 0.4994)	0.4097 (0.4013, 0.4194)
Black	1	0.0092 (0.0076, 0.0110)	0.2751 (0.2663, 0.2838)	0.2659 (0.2567, 0.2744)	0.0139 (0.0118, 0.0162)	0.2750 (0.2677, 0.2811)	0.2611 (0.2543, 0.2679)
	2	0.0193 (0.0167, 0.0218)	0.3756 (0.3666, 0.3863)	0.3564 (0.3471, 0.3674)	0.0270 (0.0240, 0.0300)	0.3761 (0.3676, 0.3834)	0.3490 (0.3404, 0.3571)
	5	0.0488 (0.0431, 0.0547)	0.4970 (0.4844, 0.5099)	0.4482 (0.4340, 0.4622)	0.0606 (0.0545, 0.0660)	0.4974 (0.4868, 0.5076)	0.4367 (0.4253, 0.4490)
Hispanic	1	0.0067 (0.0033, 0.0111)	0.1960 (0.1787, 0.2155)	0.1893 (0.1721, 0.2080)	0.0105 (0.0051, 0.0156)	0.1959 (0.1814, 0.2094)	0.1854 (0.1704, 0.2006)
	2	0.0123 (0.0073, 0.0175)	0.2805 (0.2564, 0.3065)	0.2682 (0.2446, 0.2958)	0.0166 (0.0103, 0.0229)	0.2804 (0.2615, 0.2984)	0.2638 (0.2438, 0.2821)
	5	0.0291 (0.0197, 0.0406)	0.3946 (0.3591, 0.4297)	0.3656 (0.3291, 0.4022)	0.0357 (0.0243, 0.0476)	0.3930 (0.3676, 0.4195)	0.3573 (0.3294, 0.3874)

### Sheet: Lung, control with CPD
Cumulative incidence (95% CI) of dementia accounting for death as a competing risk at years 1, 2, and 5 after baseline by cancer status
Strata	Year	Crude			Weighted
		Cumulative incidence		Risk difference	Cumulative incidence		Risk difference
		Without cancer	With cancer		Without cancer	With cancer
Overall	1	0.0151 (0.0139, 0.0162)	0.2631 (0.2593, 0.2668)	0.2480 (0.2441, 0.2518)	0.0172 (0.0162, 0.0181)	0.2631 (0.2600, 0.2660)	0.2459 (0.2426, 0.2489)
	2	0.0314 (0.0294, 0.0332)	0.3626 (0.3580, 0.3674)	0.3312 (0.3265, 0.3360)	0.0354 (0.0337, 0.0368)	0.3628 (0.3588, 0.3664)	0.3274 (0.3231, 0.3314)
	5	0.0763 (0.0727, 0.0800)	0.4784 (0.4707, 0.4848)	0.4021 (0.3937, 0.4094)	0.0838 (0.0806, 0.0872)	0.4796 (0.4738, 0.4851)	0.3957 (0.3894, 0.4016)
18 - 50	1	0.0071 (0.0052, 0.0089)	0.2043 (0.1950, 0.2133)	0.1972 (0.1878, 0.2059)	0.0102 (0.0080, 0.0126)	0.2041 (0.1968, 0.2116)	0.1939 (0.1865, 0.2016)
	2	0.0149 (0.0118, 0.0180)	0.2784 (0.2667, 0.2908)	0.2635 (0.2514, 0.2762)	0.0196 (0.0162, 0.0230)	0.2781 (0.2695, 0.2876)	0.2585 (0.2491, 0.2688)
	5	0.0351 (0.0291, 0.0416)	0.3662 (0.3483, 0.3821)	0.3311 (0.3114, 0.3483)	0.0449 (0.0379, 0.0524)	0.3660 (0.3530, 0.3813)	0.3210 (0.3079, 0.3381)
>50	1	0.0159 (0.0148, 0.0171)	0.2668 (0.2624, 0.2712)	0.2509 (0.2463, 0.2558)	0.0176 (0.0166, 0.0186)	0.2668 (0.2632, 0.2700)	0.2492 (0.2457, 0.2526)
	2	0.0334 (0.0316, 0.0354)	0.3684 (0.3628, 0.3737)	0.3350 (0.3295, 0.3406)	0.0367 (0.0351, 0.0385)	0.3684 (0.3639, 0.3730)	0.3317 (0.3275, 0.3361)
	5	0.0823 (0.0783, 0.0861)	0.4874 (0.4797, 0.4954)	0.4050 (0.3963, 0.4141)	0.0885 (0.0850, 0.0916)	0.4885 (0.4820, 0.4944)	0.4000 (0.3928, 0.4067)
Female	1	0.0111 (0.0097, 0.0124)	0.2323 (0.2265, 0.2377)	0.2213 (0.2156, 0.2272)	0.0132 (0.0119, 0.0145)	0.2324 (0.2279, 0.2362)	0.2192 (0.2147, 0.2231)
	2	0.0233 (0.0210, 0.0255)	0.3267 (0.3196, 0.3330)	0.3035 (0.2962, 0.3101)	0.0273 (0.0253, 0.0292)	0.3269 (0.3215, 0.3320)	0.2996 (0.2942, 0.3049)
	5	0.0590 (0.0544, 0.0637)	0.4345 (0.4245, 0.4442)	0.3754 (0.3646, 0.3859)	0.0667 (0.0625, 0.0706)	0.4355 (0.4280, 0.4428)	0.3688 (0.3594, 0.3772)
Male	1	0.0190 (0.0174, 0.0208)	0.2941 (0.2883, 0.3000)	0.2750 (0.2690, 0.2815)	0.0208 (0.0192, 0.0222)	0.2942 (0.2895, 0.2991)	0.2734 (0.2686, 0.2783)
	2	0.0395 (0.0368, 0.0421)	0.3993 (0.3919, 0.4071)	0.3599 (0.3515, 0.3681)	0.0431 (0.0407, 0.0455)	0.3997 (0.3940, 0.4052)	0.3566 (0.3502, 0.3626)
	5	0.0941 (0.0887, 0.0995)	0.5257 (0.5144, 0.5367)	0.4316 (0.4192, 0.4432)	0.1009 (0.0962, 0.1050)	0.5265 (0.5188, 0.5348)	0.4257 (0.4164, 0.4359)
White	1	0.0156 (0.0140, 0.0170)	0.2709 (0.2650, 0.2768)	0.2553 (0.2490, 0.2614)	0.0177 (0.0164, 0.0190)	0.2709 (0.2661, 0.2751)	0.2531 (0.2481, 0.2576)
	2	0.0328 (0.0304, 0.0352)	0.3741 (0.3679, 0.3813)	0.3413 (0.3340, 0.3488)	0.0369 (0.0349, 0.0392)	0.3742 (0.3686, 0.3796)	0.3373 (0.3312, 0.3427)
	5	0.0820 (0.0764, 0.0873)	0.4910 (0.4817, 0.5009)	0.4090 (0.3980, 0.4199)	0.0897 (0.0848, 0.0940)	0.4914 (0.4845, 0.4987)	0.4018 (0.3930, 0.4103)
Black	1	0.0150 (0.0130, 0.0173)	0.2754 (0.2668, 0.2830)	0.2603 (0.2513, 0.2678)	0.0169 (0.0151, 0.0189)	0.2754 (0.2688, 0.2814)	0.2585 (0.2520, 0.2650)
	2	0.0303 (0.0270, 0.0337)	0.3758 (0.3661, 0.3855)	0.3454 (0.3348, 0.3561)	0.0341 (0.0310, 0.0371)	0.3761 (0.3683, 0.3827)	0.3419 (0.3330, 0.3493)
	5	0.0740 (0.0674, 0.0815)	0.4973 (0.4838, 0.5122)	0.4233 (0.4075, 0.4396)	0.0804 (0.0741, 0.0860)	0.4976 (0.4876, 0.5086)	0.4172 (0.4057, 0.4289)
Hispanic	1	0.0146 (0.0097, 0.0205)	0.1946 (0.1765, 0.2125)	0.1800 (0.1620, 0.1985)	0.0189 (0.0133, 0.0244)	0.1949 (0.1807, 0.2090)	0.1760 (0.1611, 0.1915)
	2	0.0332 (0.0242, 0.0421)	0.2795 (0.2572, 0.3036)	0.2463 (0.2217, 0.2719)	0.0415 (0.0317, 0.0502)	0.2799 (0.2610, 0.2973)	0.2385 (0.2175, 0.2568)
	5	0.0600 (0.0461, 0.0734)	0.3939 (0.3608, 0.4279)	0.3339 (0.2999, 0.3734)	0.0726 (0.0590, 0.0869)	0.3931 (0.3685, 0.4206)	0.3204 (0.2921, 0.3523)

### Sheet: Colon, all controls
Cumulative incidence (95% CI) of dementia accounting for death as a competing risk at years 1, 2, and 5 after baseline by cancer status
Strata	Year	Crude			Weighted
		Cumulative incidence		Risk difference	Cumulative incidence		Risk difference
		Without cancer	With cancer		Without cancer	With cancer
Overall	1	0.0060 (0.0051, 0.0069)	0.0788 (0.0758, 0.0818)	0.0728 (0.0698, 0.0758)	0.0080 (0.0070, 0.0088)	0.0788 (0.0765, 0.0812)	0.0708 (0.0685, 0.0732)
	2	0.0140 (0.0124, 0.0154)	0.1272 (0.1231, 0.1317)	0.1133 (0.1088, 0.1180)	0.0182 (0.0165, 0.0196)	0.1272 (0.1243, 0.1306)	0.1090 (0.1058, 0.1130)
	5	0.0435 (0.0397, 0.0474)	0.2121 (0.2055, 0.2190)	0.1686 (0.1606, 0.1765)	0.0517 (0.0478, 0.0551)	0.2127 (0.2077, 0.2180)	0.1609 (0.1549, 0.1677)
18 - 50	1	0.0020 (0.0009, 0.0031)	0.0626 (0.0565, 0.06910)	0.0606 (0.0548, 0.0670)	0.0033 (0.0018, 0.0047)	0.0627 (0.058, 0.0674)	0.0593 (0.0548, 0.0643)
	2	0.0054 (0.0035, 0.0076)	0.1085 (0.1009, 0.1173)	0.1030 (0.0948, 0.1119)	0.0084 (0.0059, 0.0109)	0.1083 (0.1017, 0.1150)	0.1000 (0.0930, 0.1067)
	5	0.0182 (0.0132, 0.0245)	0.1677 (0.1543, 0.1808)	0.1495 (0.1355, 0.1639)	0.0233 (0.0177, 0.0288)	0.1671 (0.1570, 0.1772)	0.1438 (0.1326, 0.1540)
>50	1	0.0069 (0.0058, 0.0080)	0.0803 (0.0771, 0.0837)	0.0734 (0.0699, 0.0767)	0.0090 (0.0078, 0.0101)	0.0803 (0.0778, 0.0830)	0.0713 (0.0685, 0.0740)
	2	0.0157 (0.0140, 0.0176)	0.1275 (0.1231, 0.1323)	0.1118 (0.1073, 0.1166)	0.0200 (0.0181, 0.0218)	0.1275 (0.1242, 0.1312)	0.1075 (0.1040, 0.1115)
	5	0.0486 (0.0441, 0.0529)	0.2161 (0.2088, 0.2250)	0.1675 (0.1583, 0.1769)	0.0576 (0.0534, 0.0614)	0.2170 (0.2109, 0.2233)	0.1594 (0.1522, 0.1676)
Female	1	0.0045 (0.0034, 0.0057)	0.0694 (0.0653, 0.0733)	0.0648 (0.0608, 0.0688)	0.0059 (0.0048, 0.0070)	0.0694 (0.0662, 0.0723)	0.0635 (0.0602, 0.0666)
	2	0.0112 (0.0093, 0.0132)	0.1115 (0.1060, 0.1169)	0.1002 (0.0945, 0.1059)	0.0142 (0.0122, 0.0159)	0.1116 (0.1076, 0.1159)	0.0974 (0.0933, 0.1021)
	5	0.0326 (0.0284, 0.0373)	0.1905 (0.1819, 0.1990)	0.1579 (0.1483, 0.1676)	0.0383 (0.0344, 0.0422)	0.1919 (0.1857, 0.1988)	0.1536 (0.1461, 0.1623)
Male	1	0.0077 (0.0065, 0.0094)	0.0892 (0.0847, 0.0938)	0.0816 (0.0768, 0.0866)	0.0103 (0.0087, 0.0119)	0.0892 (0.0854, 0.0925)	0.0788 (0.0748, 0.0823)
	2	0.0170 (0.0148, 0.0199)	0.1452 (0.1396, 0.1518)	0.1282 (0.1221, 0.1347)	0.0228 (0.0201, 0.0257)	0.1452 (0.1405, 0.1501)	0.1224 (0.1167, 0.1276)
	5	0.0569 (0.0504, 0.0635)	0.2376 (0.2273, 0.2488)	0.1807 (0.1691, 0.1938)	0.0688 (0.0623, 0.0745)	0.2377 (0.2298, 0.2464)	0.1689 (0.1590, 0.1794)
White	1	0.0072 (0.0058, 0.0087)	0.0849 (0.0800, 0.0895)	0.0776 (0.0724, 0.0825)	0.0098 (0.0082, 0.0114)	0.0849 (0.0814, 0.0884)	0.0752 (0.0712, 0.0790)
	2	0.0167 (0.0140, 0.0193)	0.1374 (0.1307, 0.1442)	0.1207 (0.1136, 0.1279)	0.0220 (0.0190, 0.0245)	0.1375 (0.1328, 0.1429)	0.1155 (0.1104, 0.1210)
	5	0.0512 (0.0454, 0.0573)	0.2327 (0.2208, 0.2439)	0.1815 (0.1689, 0.1937)	0.0607 (0.0551, 0.0669)	0.2337 (0.2256, 0.2426)	0.1730 (0.1625, 0.1837)
Black	1	0.0059 (0.0043, 0.0075)	0.0909 (0.0848, 0.0976)	0.0850 (0.0785, 0.0912)	0.0073 (0.0057, 0.0090)	0.0908 (0.0856, 0.0958)	0.0835 (0.0778, 0.0888)
	2	0.0152 (0.0125, 0.0180)	0.1443 (0.1358, 0.1535)	0.1291 (0.1204, 0.1385)	0.0190 (0.0164, 0.0219)	0.1443 (0.1379, 0.1507)	0.1253 (0.1179, 0.1323)
	5	0.0449 (0.0384, 0.0518)	0.2340 (0.2208, 0.2484)	0.1890 (0.1744, 0.2058)	0.0520 (0.0460, 0.0578)	0.2348 (0.2247, 0.2465)	0.1828 (0.1717, 0.1956)
Hispanic	1	0.0038 (0.0011, 0.0068)	0.0773 (0.0648, 0.0890)	0.0735 (0.0610, 0.0849)	0.0053 (0.0019, 0.0083)	0.0771 (0.0675, 0.0863)	0.0718 (0.0623, 0.0814)
	2	0.0109 (0.0056, 0.0162)	0.1128 (0.0979, 0.1288)	0.1019 (0.0862, 0.1183)	0.0153 (0.0088, 0.0209)	0.1121 (0.1015, 0.1247)	0.0967 (0.0854, 0.1101)
	5	0.0398 (0.0279, 0.0527)	0.1860 (0.1632, 0.2131)	0.1462 (0.1221, 0.1737)	0.0495 (0.0354, 0.0611)	0.1856 (0.1656, 0.2081)	0.1361 (0.1132, 0.1634)

### Sheet: Colon, control with comorbidity
Cumulative incidence (95% CI) of dementia accounting for death as a competing risk at years 1, 2, and 5 after baseline by cancer status
Strata	Year	Crude			Weighted
		Cumulative incidence		Risk difference	Cumulative incidence		Risk difference
		Without cancer	With cancer		Without cancer	With cancer
Overall	1	0.0102 (0.0091, 0.0116)	0.0788 (0.0757, 0.0818)	0.0686 (0.0654, 0.0720)	0.0121 (0.0109, 0.0131)	0.0788 (0.0766, 0.0810)	0.0668 (0.0641, 0.0692)
	2	0.0224 (0.0206, 0.0242)	0.1273 (0.1228, 0.1314)	0.1049 (0.0999, 0.1094)	0.0259 (0.0241, 0.0274)	0.1272 (0.1242, 0.1305)	0.1014 (0.0979, 0.1051)
	5	0.0556 (0.0521, 0.0600)	0.2121 (0.2047, 0.2188)	0.1565 (0.1483, 0.1643)	0.0636 (0.0604, 0.0673)	0.2128 (0.2076, 0.2186)	0.1492 (0.1427, 0.1562)
18 - 50	1	0.0052 (0.0034, 0.0071)	0.0613 (0.0556, 0.0673)	0.0560 (0.0502, 0.0618)	0.0060 (0.0043, 0.0074)	0.0614 (0.0570, 0.0658)	0.0554 (0.0510, 0.0600)
	2	0.0112 (0.0082, 0.0138)	0.1073 (0.0995, 0.1151)	0.0961 (0.0880, 0.1044)	0.0118 (0.0092, 0.0140)	0.1074 (0.1011, 0.1131)	0.0956 (0.0890, 0.1018)
	5	0.0307 (0.0242, 0.0372)	0.1666 (0.1537, 0.1805)	0.1359 (0.1208, 0.1511)	0.0348 (0.0283, 0.0400)	0.1665 (0.1557, 0.1758)	0.1317 (0.1201, 0.1429)
>50	1	0.0112 (0.0099, 0.0127)	0.0802 (0.0769, 0.0841)	0.0689 (0.0655, 0.0731)	0.0129 (0.0118, 0.0141)	0.0801 (0.0776, 0.0830)	0.0673 (0.0646, 0.0703)
	2	0.0244 (0.0221, 0.0268)	0.1277 (0.1231, 0.1328)	0.1032 (0.0983, 0.1086)	0.0276 (0.0258, 0.0298)	0.1278 (0.1245, 0.1316)	0.1002 (0.0963, 0.1044)
	5	0.0605 (0.0563, 0.0654)	0.2177 (0.2104, 0.2266)	0.1572 (0.1486, 0.1666)	0.0679 (0.0635, 0.0719)	0.2188 (0.2127, 0.2256)	0.1509 (0.1441, 0.1591)
Female	1	0.0070 (0.0057, 0.0083)	0.0694 (0.0655, 0.0736)	0.0624 (0.0582, 0.0667)	0.0087 (0.0073, 0.0099)	0.0694 (0.0664, 0.0725)	0.0608 (0.0575, 0.0641)
	2	0.0155 (0.0134, 0.0178)	0.1115 (0.1065, 0.1175)	0.0960 (0.0903, 0.1021)	0.0186 (0.0165, 0.0205)	0.1117 (0.1076, 0.1161)	0.0931 (0.0885, 0.0979)
	5	0.0397 (0.0349, 0.0442)	0.1906 (0.1812, 0.1994)	0.1509 (0.1412, 0.1610)	0.0465 (0.0422, 0.0506)	0.1921 (0.1848, 0.1996)	0.1456 (0.1381, 0.1543)
Male	1	0.0138 (0.0120, 0.0160)	0.0892 (0.0844, 0.0938)	0.0755 (0.0695, 0.0804)	0.0157 (0.0140, 0.0175)	0.0892 (0.0854, 0.0925)	0.0735 (0.0694, 0.0773)
	2	0.0301 (0.0269, 0.0332)	0.1452 (0.1381, 0.1517)	0.1152 (0.1068, 0.1223)	0.0338 (0.0308, 0.0366)	0.1453 (0.1401, 0.1501)	0.1115 (0.1056, 0.1173)
	5	0.0748 (0.0681, 0.0816)	0.2376 (0.2261, 0.2480)	0.1627 (0.1496, 0.1753)	0.0834 (0.0776, 0.0897)	0.2377 (0.2291, 0.2463)	0.1543 (0.1433, 0.1641)
White	1	0.0116 (0.0097, 0.0135)	0.0849 (0.0799, 0.0896)	0.0733 (0.0684, 0.0784)	0.0134 (0.0116, 0.0149)	0.0850 (0.0818, 0.0881)	0.0716 (0.0683, 0.0754)
	2	0.0268 (0.0234, 0.0297)	0.1374 (0.1310, 0.1436)	0.1106 (0.1033, 0.1178)	0.0309 (0.0277, 0.0337)	0.1376 (0.1326, 0.1424)	0.1067 (0.1021, 0.1122)
	5	0.0689 (0.0622, 0.0752)	0.2327 (0.2214, 0.2443)	0.1639 (0.1518, 0.1761)	0.0786 (0.0719, 0.0846)	0.2339 (0.2259, 0.2424)	0.1553 (0.1459, 0.1664)
Black	1	0.0125 (0.0102, 0.0153)	0.0910 (0.0850, 0.0970)	0.0785 (0.0722, 0.0847)	0.0140 (0.0119, 0.0163)	0.0909 (0.0857, 0.0961)	0.0769 (0.0718, 0.0826)
	2	0.0249 (0.0210, 0.0289)	0.1444 (0.1354, 0.1536)	0.1196 (0.1107, 0.1290)	0.0273 (0.0236, 0.0306)	0.1445 (0.1378, 0.1507)	0.1171 (0.1101, 0.1248)
	5	0.0574 (0.0492, 0.0651)	0.2341 (0.2225, 0.2481)	0.1767 (0.1628, 0.1916)	0.0626 (0.0556, 0.0690)	0.2350 (0.2247, 0.2452)	0.1723 (0.1600, 0.1851)
Hispanic	1	0.0082 (0.0042, 0.0129)	0.0773 (0.0651, 0.0893)	0.0691 (0.0564, 0.0818)	0.0112 (0.0066, 0.0150)	0.0771 (0.0691, 0.0857)	0.0659 (0.0566, 0.0756)
	2	0.0174 (0.0111, 0.0242)	0.1128 (0.0964, 0.1292)	0.0953 (0.0787, 0.1127)	0.0229 (0.0153, 0.0287)	0.1123 (0.1010, 0.1230)	0.0894 (0.0767, 0.1025)
	5	0.0410 (0.0281, 0.0550)	0.1859 (0.1618, 0.2108)	0.1450 (0.1191, 0.1710)	0.0525 (0.0384, 0.0652)	0.1862 (0.1693, 0.2046)	0.1337 (0.1142, 0.1580)

### Sheet: Breast
Cumulative incidence (95% CI) of dementia accounting for death as a competing risk at years 1, 2, and 5 after baseline by cancer status
Strata	Year	Crude			Weighted
		Cumulative incidence		Risk difference	Cumulative incidence		Risk difference
		Without cancer	With cancer		Without cancer	With cancer
Overall	1	0.0034 (0.0029, 0.0038)	0.0239 (0.0226, 0.0251)	0.0206 (0.0191, 0.0218)	0.0039 (0.0035, 0.0044)	0.0239 (0.0230, 0.0248)	0.0200 (0.0189, 0.0209)
	2	0.0082 (0.0074, 0.0090)	0.0440 (0.0422, 0.0457)	0.0358 (0.0339, 0.0377)	0.0094 (0.0087, 0.0101)	0.0439 (0.0428, 0.0454)	0.0345 (0.0330, 0.0360)
	5	0.0269 (0.0246, 0.0290)	0.0880 (0.0848, 0.0911)	0.0611 (0.0574, 0.0645)	0.0296 (0.0280, 0.0315)	0.0883 (0.0858, 0.0905)	0.0587 (0.0556, 0.0614)
18 - 50	1	0.0015 (0.0010, 0.0021)	0.0176 (0.0158, 0.0195)	0.0161 (0.0141, 0.0179)	0.0018 (0.0013, 0.0023)	0.0176 (0.0161, 0.0190)	0.0157 (0.0142, 0.0173)
	2	0.0031 (0.0023, 0.0041)	0.0366 (0.0337, 0.0393)	0.0334 (0.0305, 0.0362)	0.0038 (0.0030, 0.0046)	0.0365 (0.0341, 0.0388)	0.0327 (0.0302, 0.0350)
	5	0.0110 (0.0088, 0.0137)	0.0713 (0.0650, 0.0773)	0.0602 (0.0534, 0.0669)	0.0124 (0.0102, 0.0146)	0.0719 (0.0668, 0.0761)	0.0595 (0.0540, 0.0644)
>50	1	0.0039 (0.0033, 0.0045)	0.0252 (0.0238, 0.0266)	0.0213 (0.0200, 0.0228)	0.0045 (0.0040, 0.0050)	0.0252 (0.0242, 0.0263)	0.0207 (0.0195, 0.0219)
	2	0.0097 (0.0088, 0.0108)	0.0447 (0.0427, 0.0468)	0.0350 (0.0327, 0.0373)	0.0110 (0.0101, 0.0120)	0.0447 (0.0431, 0.0463)	0.0337 (0.0318, 0.0355)
	5	0.0308 (0.0284, 0.0333)	0.0905 (0.0865, 0.0945)	0.0596 (0.0551, 0.0640)	0.0340 (0.0322, 0.0363)	0.0908 (0.0877, 0.0941)	0.0568 (0.0531, 0.0604)
White	1	0.0036 (0.0029, 0.0044)	0.0245 (0.0226, 0.0265)	0.0209 (0.0190, 0.0230)	0.0042 (0.0036, 0.0049)	0.0246 (0.0230, 0.0259)	0.0203 (0.0188, 0.0219)
	2	0.0093 (0.0080, 0.0105)	0.0440 (0.0413, 0.0469)	0.0347 (0.0319, 0.0380)	0.0106 (0.0094, 0.0117)	0.0439 (0.0419, 0.0461)	0.0333 (0.0311, 0.0360)
	5	0.0314 (0.0277, 0.0346)	0.0903 (0.0852, 0.0953)	0.0589 (0.0531, 0.0652)	0.0346 (0.0317, 0.0373)	0.0898 (0.0857, 0.0938)	0.0552 (0.0505, 0.0601)
Black	1	0.0044 (0.0033, 0.0056)	0.0338 (0.0308, 0.0368)	0.0293 (0.0262, 0.0323)	0.0051 (0.0041, 0.0060)	0.0337 (0.0314, 0.036)	0.0287 (0.0264, 0.0311)
	2	0.0102 (0.0084, 0.0120)	0.0646 (0.0600, 0.0692)	0.0544 (0.0499, 0.0593)	0.0117 (0.0101, 0.0133)	0.0646 (0.0609, 0.068)	0.0529 (0.0491, 0.0569)
	5	0.0332 (0.0290, 0.0372)	0.1247 (0.1175, 0.1325)	0.0915 (0.0834, 0.1000)	0.0374 (0.0335, 0.0412)	0.1256 (0.1197, 0.1315)	0.0883 (0.0820, 0.0957)
Hispanic	1	0.0021 (0.0009, 0.0034)	0.0164 (0.0128, 0.0199)	0.0143 (0.0104, 0.0182)	0.0026 (0.0013, 0.0038)	0.0163 (0.0135, 0.0187)	0.0137 (0.0107, 0.0167)
	2	0.0042 (0.0022, 0.0064)	0.0303 (0.0248, 0.0356)	0.0261 (0.0204, 0.0311)	0.0047 (0.0028, 0.0064)	0.0298 (0.0261, 0.0340)	0.0251 (0.0213, 0.0296)
	5	0.0123 (0.0074, 0.0174)	0.0572 (0.0483, 0.0661)	0.0449 (0.0348, 0.0546)	0.0134 (0.0090, 0.0171)	0.0559 (0.0495, 0.0634)	0.0425 (0.0350, 0.0509)

### Sheet: Prostate
Cumulative incidence (95% CI) of dementia accounting for death as a competing risk at years 1, 2, and 5 after baseline by cancer status
Strata	Year	Crude			Weighted
		Cumulative incidence		Risk difference	Cumulative incidence		Risk difference
		Without cancer	With cancer		Without cancer	With cancer
Overall	1	0.0087 (0.0076, 0.0097)	0.0200 (0.0184, 0.0217)	0.0113 (0.0093, 0.0134)	0.0108 (0.0097, 0.0119)	0.0200 (0.0187, 0.0213)	0.0092 (0.0073, 0.0108)
	2	0.0207 (0.0189, 0.0228)	0.0414 (0.0386, 0.0440)	0.0206 (0.0170, 0.0237)	0.0243 (0.0226, 0.0261)	0.0413 (0.0389, 0.0434)	0.0170 (0.0141, 0.0197)
	5	0.0609 (0.0560, 0.0656)	0.0979 (0.0921, 0.1037)	0.0370 (0.0294, 0.0448)	0.0682 (0.0640, 0.0724)	0.0983 (0.0932, 0.1025)	0.0301 (0.0231, 0.0356)
18 - 50	1	0.0029 (0.0006, 0.0064)	0.0189 (0.0120, 0.0262)	0.0160 (0.0084, 0.0241)	0.0059 (0.0013, 0.0098)	0.0188 (0.0133, 0.0245)	0.0129 (0.0058, 0.0211)
	2	0.0087 (0.0037, 0.0145)	0.0463 (0.0344, 0.0598)	0.0376 (0.0238, 0.0522)	0.0148 (0.0067, 0.0225)	0.0469 (0.0368, 0.0574)	0.0321 (0.0182, 0.0462)
	5	0.0176 (0.0091, 0.0277)	0.0748 (0.0533, 0.0974)	0.0572 (0.0356, 0.0805)	0.0273 (0.0139, 0.0387)	0.0756 (0.0594, 0.0927)	0.0483 (0.0263, 0.0699)
>50	1	0.0089 (0.0078, 0.0101)	0.0198 (0.0181, 0.0215)	0.0109 (0.0088, 0.0132)	0.0110 (0.0099, 0.0121)	0.0198 (0.0184, 0.0212)	0.0087 (0.0070, 0.0105)
	2	0.0211 (0.0192, 0.0229)	0.0407 (0.0382, 0.0435)	0.0196 (0.0166, 0.0230)	0.0246 (0.0229, 0.0266)	0.0407 (0.0385, 0.0428)	0.0160 (0.0132, 0.0188)
	5	0.0622 (0.0571, 0.0672)	0.0979 (0.0913, 0.1044)	0.0356 (0.0273, 0.0441)	0.0701 (0.0656, 0.0743)	0.0982 (0.0931, 0.1029)	0.0281 (0.0211, 0.0346)
White	1	0.0099 (0.0081, 0.0120)	0.0205 (0.0180, 0.0235)	0.0106 (0.0073, 0.0141)	0.0124 (0.0105, 0.0144)	0.0205 (0.0185, 0.0225)	0.0080 (0.0056, 0.0108)
	2	0.0219 (0.0190, 0.0249)	0.0423 (0.0377, 0.0470)	0.0203 (0.0151, 0.0260)	0.0254 (0.0225, 0.0281)	0.0422 (0.0390, 0.0457)	0.0168 (0.0126, 0.0214)
	5	0.0675 (0.0581, 0.0765)	0.1030 (0.0923, 0.1144)	0.0355 (0.0218, 0.0502)	0.0741 (0.0649, 0.0826)	0.1033 (0.0949, 0.1116)	0.0293 (0.0173, 0.0416)
Black	1	0.0095 (0.0075, 0.0114)	0.0216 (0.0188, 0.0242)	0.0121 (0.0085, 0.0153)	0.0115 (0.0096, 0.0133)	0.0215 (0.0194, 0.0234)	0.0100 (0.0072, 0.0126)
	2	0.0223 (0.0190, 0.0252)	0.0449 (0.0404, 0.0491)	0.0225 (0.0177, 0.0276)	0.0261 (0.0233, 0.0289)	0.0448 (0.0416, 0.0481)	0.0187 (0.0145, 0.0229)
	5	0.0634 (0.0565, 0.0714)	0.1055 (0.0966, 0.1147)	0.0421 (0.0296, 0.0526)	0.0716 (0.0647, 0.0785)	0.1054 (0.0987, 0.1133)	0.0338 (0.0245, 0.0434)
Hispanic	1	0.0067 (0.0028, 0.0117)	0.0192 (0.0121, 0.0264)	0.0125 (0.0047, 0.0205)	0.0090 (0.0046, 0.0136)	0.0194 (0.0138, 0.0246)	0.0104 (0.0035, 0.0168)
	2	0.0216 (0.0125, 0.0306)	0.0416 (0.0293, 0.0539)	0.0200 (0.0056, 0.0365)	0.0233 (0.0163, 0.0304)	0.0424 (0.0321, 0.0513)	0.0191 (0.0068, 0.0314)
	5	0.0450 (0.0285, 0.0654)	0.0827 (0.0616, 0.1081)	0.0377 (0.0105, 0.0691)	0.0503 (0.0312, 0.0618)	0.0814 (0.0653, 0.1032)	0.0310 (0.0135, 0.0609)
